# Correlation of post-vaccination fever with specific antibody response to SARS-CoV-2 BNT162b2 booster and no significant influence of antipyretic medication

**DOI:** 10.1101/2022.07.25.22277569

**Authors:** Naoki Tani, Hideyuki Ikematsu, Takeyuki Goto, Kei Gondo, Takeru Inoue, Yuki Yanagihara, Yasuo Kurata, Ryo Oishi, Junya Minami, Kyoko Onozawa, Sukehisa Nagano, Hiroyuki Kuwano, Koichi Akashi, Nobuyuki Shimono, Yong Chong

**Affiliations:** Medicine and Biosystemic Science, Kyushu University Graduate School of Medical Sciences, Fukuoka, Japan; Ricerca Clinica Co., Fukuoka, Japan; Clinical Laboratory, Fukuoka City Hospital, Fukuoka, Japan; Pharmacy, Fukuoka City Hospital, Fukuoka, Japan; Department of Infectious Diseases, Fukuoka City Hospital, Fukuoka, Japan; Department of Neurology, Fukuoka City Hospital, Fukuoka, Japan; Fukuoka City Hospital, Fukuoka, Japan; Center for the Study of Global Infection, Kyushu University Hospital, Fukuoka, Japan

**Keywords:** Antipyretic, SARS-CoV-2, Vaccine, Antibody, Reactogenicity

## Abstract

**Background:** A SARS-CoV-2 mRNA vaccine booster elicits sufficient antibody responses that protect against COVID-19, whereas adverse reactions such as fever have been commonly reported. Associations between adverse reactions and antibody responses have not been fully characterized, nor has the influence of antipyretic use.

**Methods:** This is a prospective observational cohort study in Japan, following our prior investigation of BNT162b2 two-dose primary series. Spike-specific IgG titers were measured for SARS-CoV-2-naive hospital healthcare workers who received a BNT162b2 booster. The severity of solicited adverse reactions, including the highest body temperature, and self-medicated antipyretics were reported daily for seven days following vaccination through a web-based self-reporting diary.

**Results:** The data of 281 healthcare workers were available. Multivariate analysis extracted fever after the booster dose (beta=0.305, p<0.001) as being significantly correlated with the specific IgG titers. The analysis of 164 participants with data from the primary series showed that fever after the second dose was associated with the emergence of fever after the booster dose (relative risk: 3.97 [95% confidence interval: 2.48-6.35]); however, the IgG titers after the booster dose were not affected by fever after the second dose. There were no significant differences in the IgG titers by the use, type, or dosage of antipyretic medication.

**Conclusions:** These results suggest an independent correlation between mRNA vaccine-induced specific IgG levels and post-booster vaccination fever, without any significant influence of fever after the primary series. Antipyretic medications for adverse reactions would not interfere with the elevation of specific IgG titers.

**summary:** Spike-specific IgG titers after a BNT162b2 booster were measured for healthcare workers. Adverse reactions and self-medicated antipyretics were reported. Post-booster vaccination fever was correlated with the specific IgG titers. Antipyretics used for adverse reactions did not suppress specific IgG induction.
