## Supplemental Table 1 for "Correlation of post-vaccination fever with specific antibody response to SARS-CoV-2 BNT162b2 booster and no significant influence of antipyretic medication"

### Sheet: Sheet1
Table s1: The type of antipyretics used and IgG(S-RBD) titer.
Type of antipyretics	No. (%)	GMT (95% CI)	Fold change, mean (95% CI)
Only acetaminophen	43 (36.1)	17,132 (13,886-21,136)	26.3 (25.9-32.4)
Only loxoprofen	35 (29.4)	14,820 (11,167-19,669)	25.4 (20.6-31.2)
Only ibuprofen	14 (11.8)	20,306 (13,383-30,811)	41.2 (28.5-59.7)
Only aspirin	2 (1.7)	19,840 (16,854-23,354)	21.0 (0.1-3,494.8)
Acetaminophen and loxoprofen	6 (5.0)	19,985 (11,295-35,363)	43.7 (19.5-98.0)
Acetaminophen and ibuprofen	3 (2.5)	14,329 (2,578-79,648)	31.8 (5.8-172.7)
Loxoprofen and ibuprofen	2 (1.7)	50,559 (8-322,613,398)	40.4 (0.0-211,722.8)
Ibuprofen and aspirin	1 (0.8)	62,254 (N/A)	109.3 (N/A)
Acetaminophen,loxoprofen, and ibuprofen	1 (0.8)	12,051 (N/A)	6.5 (N/A)
Acetaminophen, loxoprofen, and diclofenac	1 (0.8)	37,618 (N/A)	21.6 (N/A)
Acetaminophen, ibuprofen, and celecoxib	1 (0.8)	6,536 (N/A)	26.1 (N/A)
Combination drug (Acetaminophen and ibuprofen)	3 (2.5)	32,548 (14,389-73,623)	42.1 (22.8-77.7)
Combination drug (Acetaminophen and ethenzamide)	1 (0.8)	18,348 (N/A)	31.3 (N/A)
Unknown	6 (5.0)	15,485 (7,198-33,304)	37.0 (23.0-59.5)
Abbreviations: GMT, geometric mean titer; CI, confidnce interval; N/A, not available.
